# Constitutional thinness and anorexia nervosa differ on a genomic level

**DOI:** 10.1101/2021.03.08.21253137

**Authors:** Christopher Hübel, Mohamed Abdulkadir, Moritz Herle, Alish B. Palmos, Ruth J.F. Loos, Gerome Breen, Nadia Micali, Cynthia M. Bulik

## Abstract

Constitutional thinness and anorexia nervosa are both characterised by persistent, extremely low weight with body mass indices (BMI) below 18.5 kg/m^2^. Individuals with anorexia nervosa concurrently show distorted perceptions of their own body and engage in weight-loss behaviours, whereas individuals with constitutional thinness typically wish to gain weight. Both are heritable, share genomics with BMI, but have not been shown to be genetically correlated with each other. We aim to differentiate between constitutional thinness and anorexia nervosa on a genomic level.

First, we estimated genetic correlations between constitutional thinness and eleven psychiatric disorders and compared them with anorexia nervosa using publicly available data. Second, we identified individuals with constitutional thinness in the Avon Longitudinal Study of Parents and Children (ALSPAC) by latent class growth analysis of measured BMI from 10 to 24 years (*n* = 8,505) and assigned polygenic scores for eleven psychiatric disorders and a range of anthropometric traits to evaluate associations.

In contrast to anorexia nervosa, attention deficit hyperactivity disorder (*r*_gAN_ = 0.02 vs. *r*_gCT_ = −0.24) and alcohol dependence (*r*_gAN_ = 0.07 vs. *r*_gCT_ = −0.44) showed a statistically significant negative genetic correlation with constitutional thinness. A higher polygenic score for posttraumatic stress disorder was associated with an increased risk of constitutional thinness in the ALSPAC cohort (OR = 1.27; *Q* = 0.03) whereas posttraumatic stress disorder shows no genetic correlation with anorexia nervosa (*r*_g_ = −0.02). Overall, results suggest that constitutional thinness is different from anorexia nervosa on the genomic level.
