## Supplementary Tables for "Constitutional thinness and anorexia nervosa differ on a genomic level"

### Sheet: S1 GWASs
Supplementary Table S1. Genome-wide association studies (GWASs) used for genetic correlation analyses and polygenic score analyses.
Code = internally curated data base code, Trait = phenotype of the GWAS, ALSPAC = Avon Longitudinal Study of Parents and Children, Category = internally assigned category of the phenotype, Year = Publication year of the GWAS, Data type = Type of data of the discovery GWAS, Sex = sex included in the discovery GWAS, Ncases = number of cases in discovery GWAS if polygenic score is binary, Ncontrols …
Code	trait_label	ALSPAC	Category	Year	Data type	Sex	Ncases	Ncontrols	N	PMID	h2 observed	h2 se	lambda GC	mean chi^2	intercept	intercept se	ratio	ratio se
ADHD05	ADHD	no	Psychiatry	2017	binary	both	19,099	34,194	53293	30478444	0.2398	0.0151	1.2464	1.2902	1.0287	0.01	0.0988	0.0344
ALCD03	Alcohol dependence	no	Psychiatry	2017	binary	both	11,569	34,999	46568	30482948	0.0547	0.0104	1.071	1.0675	1.0194	0.0065	0.2876	0.0969
ANOR02	Anorexia nervosa (PGC2)	no	Psychiatry	2019	binary	both	16,991	56,059	73050	31308545	0.1738	0.0116	1.2431	1.2804	1.0287	0.0095	0.1023	0.0338
ANXI03	Probable anxiety diagnosis	no	Psychiatry	2018	Binary	both	25,453	58,113	83566	31748690	0.1041	0.0069	1.1428	1.1591	0.9898	0.0069	0	0
AUTI07	Autism spectrum disorder	no	Psychiatry	2019	binary	both	18,381	27,969	46350	30804558	0.203	0.0154	1.1619	1.1858	0.9992	0.0079	0	0
BIPO02	Bipolar disorder (PGC2)	no	Psychiatry	2019	binary	both	20,352	31,358	51710	31043756	0.3465	0.0166	1.3068	1.3677	1.0207	0.0077	0.0562	0.0209
BODY02	Extreme BMI	no	Body composition	2013	binary	both	7,962	8,106	16068	23563607	0.5936	0.045	1.0466	1.0828	0.8965	0.0094	0	0
BODY04	BMI	no	Body composition	2015	continuous	both			322154	25673413	0.1297	0.0056	1.0772	1.2603	0.6729	0.0076	0	0
BODY04F	BMI female	no	Body composition	2015	continuous	female			171977	25673413	0.1618	0.0071	1.0405	1.1516	0.7443	0.0073	0	0
BODY04M	BMI male	no	Body composition	2015	continuous	male			152893	25673413	0.1643	0.0087	1.0466	1.1369	0.807	0.0073	0	0
BORD01	Borderline personality disorder	no	Psychiatry	2017	binary	both	998	1,545	2543	28632202	0.6349	0.2015	1.0345	1.0344	1.0019	0.0065	0.0548	0.188
DEPR05	Major depressive disorder (PGC2 29)	no	Psychiatry	2018	binary	both	16,823	25,632	42455	29700475	0.1084	0.0136	1.0864	1.0825	0.9904	0.0069	0	0
HIPC01	Hip circumference	no	Body composition	2015	continuous	both			145308	25673412	0.141	0.0066	1.0466	1.1693	0.7759	0.0075	0	0
MENA03F	Age at menarche	no	Growth & Puberty	2019	categorical	female			240378	31768069	0.1944	0.0083	1.6145	1.9636	1.0325	0.0104	0.0337	0.0108
OBES01	Obesity class 1	no	Body composition	2013	binary	both	32,858	65,839	98697	23563607	0.1672	0.0083	1.0466	1.1217	0.803	0.0086	0	0
OBES02	Obesity class 2	no	Body composition	2013	binary	both	9,889	62,657	72546	23563607	0.1593	0.0102	1.0466	1.1056	0.8798	0.0086	0	0
OBES03	Obesity class 3	no	Body composition	2013	binary	both	2,896	47,468	50364	23563607	0.117	0.0128	1.0466	1.0421	0.9392	0.0087	0	0
OBES07	Childhood obesity (no ALSPAC)	no	Body composition	2019	binary	both	12,370	15,310	27680	31504550	0.3214	0.0309	1.0135	1.0405	0.9158	0.0067	0	0
OCDI01	Obsessive compulsive disorder	no	Psychiatry	2017	binary	both	2,688	7,037	9725	28761083	0.3375	0.0475	1.0496	1.0533	0.9895	0.0065	0	0
OVER01	Overweight	no	Body composition	2013	binary	both	93,015	65,840	158855	23563607	0.0862	0.0049	1.0466	1.0861	0.8221	0.0075	0	0
PTSD03	PTSD	no	Psychiatry	2017	binary	both	2,424	7,113	9537	28439101	0.1197	0.053	1.0165	1.0127	0.9939	0.0059	0	0
SCHI02	Schizophrenia (PGC1)	no	Psychiatry	2014	binary	both	33,640	43,456	77096	25056061	0.4554	0.0162	1.5622	1.7409	1.0486	0.0103	0.0656	0.0139
THIN01	Persistent thinness	no	Body composition	2020	binary	both	1,622	10,433	12055	30677029	1.2734	0.1668	1.0802	1.0869	0.9944	0.0078	0
WAIS01	Waist circumference	no	Body composition	2015	continuous	both			231927	25673412	0.0728	0.0296	1.0075	1.0433	0.9873	0.0063	0	0

### Sheet: S2 ED algorithms ALSPAC
Supplementary Table S2. Criteria used to diagnose eating disorders in the Avon Longitudinal Study of Parents and Children (ALSPAC).
Eating disorder	Report	Wave 14	Wave 16	Wave 18	Wave 24
Anorexia nervosa (AN)	Self-report	1. Underweight (BMI <18.5) AND 2. Self-reported weight and shape concern OR engaged in fasting for weight loss or to avoid weight gain at least monthly OR engaged in excessive exercise	1. Underweight (BMI <18.5) AND 2. Engaged in fasting for weight loss or to avoid weight gain at least monthly OR engaged in excessive exercise	1. Underweight (BMI <18.5) AND 2. Self-reported weight and shape concern OR engaged in fasting for weight loss or to avoid weight gain at least monthly OR engaged in excessive exercise	1. Underweight (BMI <18.5) AND 2. Self-reported weight and shape concern OR engaged in fasting for weight loss or to avoid weight gain at least monthly OR engaged in excessive exercise
	Parental-report	1. Underweight (BMI <18.5) AND 2. Presence of fear of weight gain AND fat avoidance in the 3 months before assessment	1. Underweight (BMI <18.5) AND 2. Presence of fear of weight gain AND fat avoidance in the 3 months before assessment	N/A	N/A
Bulimia nervosa (BN)	Self-report	1. Weekly binge eating AND 2. Weekly purging	1. Weekly binge eating AND 2. Weekly purging	1. Weekly binge eating AND 2. Weekly purging	1. Weekly binge eating AND 2. Weekly purging OR weekly fasting OR engaged in excessive exercise
Binge-eating disorder (BED)	Self-report	1. Weekly binge eating AND 2. At least 3 cognitive symptoms (eating fast or faster than normal; eating until stomach hurts or they feel sick, eating large amounts when not hungry; eating alone; feeling guilty about amount eaten) AND 3. Absence of purging	1. Weekly binge eating AND 2. At least 3 cognitive symptoms (eating fast or faster than normal; eating until stomach hurts or they feel sick, eating large amounts when not hungry; eating alone; feeling guilty about amount eaten) AND 3. Absence of purging	1. Weekly binge eating AND 2. At least 3 cognitive symptoms (eating fast or faster than normal; eating until stomach hurts or they feel sick, eating large amounts when not hungry; eating alone; feeling guilty about amount eaten) AND 3. Absence of purging	1. Weekly binge eating AND 2. Feeling out of control, unable to stop eating even if wanted to AND 3. Absence of purging
Purging disorder (PD)	Self-report	1. Purging at least weekly AND 2. Binge eating absent or less than monthly	1. Purging at least weekly AND 2. Binge eating absent or less than monthly	1. Purging at least weekly AND 2. Binge eating absent or less than monthly	1. Purging at least weekly AND 2. Binge eating absent or less than monthly

### Sheet: S3 LCGA fit statistics
Supplementary Table S3. Results and fit indices from the latent class growth analyses (LCGA) of constitutional thinness in the Avon Longitudinal Study of Parents and Children (ALSPAC, n = 8,505). Analyses were performed in Mplus version 8.1. For AIC and BIC lower values indicate better model fit, whereas a high entropy is considered superior. After selection of the best number of classes, estimat…
N classes	AIC	BIC	Entropy	Class 1	Class 2	Class 3	Class 4
1	13277.2	13298.4	1	8505
2	9188.34	9237.68	0.936	8069 (95%)	436 (5%)
3	9023.66	9101.19	0.842	7884 (93%)	349 (4%)	272 (3%)
4	8938.67	9044.4	0.899	7984 (94%)	249 (3%)	141 (2%)	131 (1%)
Note. N classes = number of classes, AIC = Akaike information criterion, BIC = Bayesian information criterion

### Sheet: S4 BMI across waves
Supplementary Table S4. Mean and standard deviation of body mass index (BMI) at 10, 12, 13, 14,15, 18, and 24 years of age in the three classes derived from latent class growth analyses of adolescent and young adulthood constitutional thinness, N = 8,505, in the Avon Longitudinal Study of Parents and Children (ALSPAC).
	Class 1			Class 2			Class 3
Age in years	N	Mean	SD	N	Mean	SD	N	Mean	SD
10	6345	18.0397	2.80116	309	14.6742	0.930964	229	13.8152	0.53731
12	5847	19.5126	3.29616	315	15.4699	0.943564	203	14.291	0.539707
13	5515	20.2524	3.37932	302	16.0317	1.18229	192	14.7771	0.645248
14	5010	20.8099	3.35345	274	16.8023	1.10973	175	15.3207	0.660313
15	4431	21.9009	3.44223	260	17.7828	1.3885	136	16.4311	0.774751
18	4136	23.3604	4.10581	236	19.0002	1.70641	131	17.6417	1.12186
24	3216	25.3926	4.94355	190	21.1179	2.76424	96	19.6688	2.14801

### Sheet: S5 rg results
Supplementary Table S5. Genetic correlations between human constiutional thinness/anorexia nerovsa and psychiatric disorders. The correlations were calculated using linkage disequilibrium score regression (Bulik-Sullivan et. al, 2015).
p1 = internally curated code, Psychiatric disorder = phenotype of genome-wide association study (GWAS), p2 = internally curated code, rg = genetic correlation, se = standard error of genetic correlation, z = z-value, p = p value, h2_obs= SNP-based heritability of trait 2 on the observed scale, h2_obs_se=standard error of SNP-based h2, h2_int = LD score regression intercept, h2_int_se = standard e…
p1	Psychiatric disorder	p2	Thinness phenotype	rg	se	z	p	FDR.Q.value	sign	h2_int	h2_int_se	gcov_int	gcov_int_se	Category	Year	Data type	Sex	Ncases	Ncontrols	N	PMID	h2 observed	h2 se	lambda GC	mean chi^2	intercept	intercept se	ratio	ratio se
ADHD05	ADHD	ANOR06	Anorexia nervosa	0.0343	0.043	0.8	0.42	0.55755	not	1.0282	0.0106	0.1167	0.0067	Psychiatry	2017	binary	both	19,099	34,194	53293	30478444	0.2398	0.0151	1.2464	1.2902	1.0287	0.01	0.0988	0.0344
ADHD05	ADHD	THIN01	Constitutional thinness	-0.2429	0.0899	-2.7	0.007	0.0181125	significant	0.9954	0.0073	0.0051	0.0058
ALCD03	Alcohol dependence	ANOR06	Anorexia nervosa	0.0663	0.0731	0.91	0.36	0.54348	not	1.0282	0.0109	0.0279	0.0057	Psychiatry	2017	binary	both	11,569	34,999	46568	30482948	0.0547	0.0104	1.071	1.0675	1.0194	0.0065	0.2876	0.0969
ALCD03	Alcohol dependence	THIN01	Constitutional thinness	-0.4408	0.1632	-2.7	0.007	0.0181125	significant	0.9958	0.0072	-0.0029	0.0051
ANXI03	Probable anxiety diagnosis	ANOR06	Anorexia nervosa	0.252	0.0471	5.35	8.90e-08	6.22685e-07	significant	1.0244	0.01	0.0159	0.0056	Psychiatry	2018	Binary	both	25,453	58,113	83566	31748690	0.1041	0.0069	1.1428	1.1591	0.9898	0.0069	0	0
ANXI03	Probable anxiety diagnosis	THIN01	Constitutional thinness	-0.0558	0.0881	-0.63	0.53	0.599384	not	0.9951	0.0071	-0.0002	0.0047
AUTI07	Autism spectrum disorder	ANOR02	Anorexia nervosa	0.2034	0.0509	4	6.44e-05	0.000270467	significant	1.0256	0.0098	0.0987	0.0066	Psychiatry	2019	binary	both	18,381	27,969	46350	30804558	0.203	0.0154	1.1619	1.1858	0.9992	0.0079	0	0
AUTI07	Autism spectrum disorder	THIN01	Constitutional thinness	-0.0689	0.1	-0.69	0.49	0.599384	not	0.9957	0.0068	0.0094	0.0054
BIPO02	Bipolar disorder (PGC2)	ANOR02	Anorexia nervosa	0.1757	0.0358	4.91	9.12e-07	4.78721e-06	significant	1.0246	0.01	0.0499	0.0063	Psychiatry	2019	binary	both	20,352	31,358	51710	31043756	0.3465	0.0166	1.3068	1.3677	1.0207	0.0077	0.0562	0.0209
BIPO02	Bipolar disorder (PGC2)	THIN01	Constitutional thinness	0.04	0.0656	0.61	0.54	0.599384	not	0.9947	0.0069	-0.0111	0.0047
BORD01	Borderline personality disorder	ANOR06	Anorexia nervosa	0.2328	0.0916	2.54	0.01	0.0256667	significant	1.0249	0.0097	0.0017	0.0052	Psychiatry	2017	binary	both	998	1,545	2543	28632202	0.6349	0.2015	1.0345	1.0344	1.0019	0.0065	0.0548	0.188
BORD01	Borderline personality disorder	THIN01	Constitutional thinness	-0.2463	0.2034	-1.21	0.23	0.42245	not	0.9952	0.0067	0.0014	0.005
DEPR05	Major depressive disorder (PGC2 29)	ANOR06	Anorexia nervosa	0.2776	0.0709	3.92	8.95e-05	0.000313075	significant	1.0245	0.01	0.0376	0.0064	Psychiatry	2018	binary	both	16,823	25,632	42455	29700475	0.1084	0.0136	1.0864	1.0825	0.9904	0.0069	0	0
DEPR05	Major depressive disorder (PGC2 29)	THIN01	Constitutional thinness	-0.1933	0.117	-1.65	0.10	0.20664	not	0.9953	0.0069	0.0032	0.0044
OCDI01	Obsessive compulsive disorder	ANOR06	Anorexia nervosa	0.4493	0.0768	5.85	4.97e-09	5.21567e-08	significant	1.0245	0.01	0.0132	0.0054	Psychiatry	2017	binary	both	2,688	7,037	9725	28761083	0.3375	0.0475	1.0496	1.0533	0.9895	0.0065	0	0
OCDI01	Obsessive compulsive disorder	THIN01	Constitutional thinness	0.1127	0.1307	0.86	0.39	0.54348	not	0.9961	0.007	0.0052	0.0044
PTSD03	PTSD	ANOR06	Anorexia nervosa	-0.0247	0.1149	-0.21	0.83	0.8299	not	1.0244	0.0101	0.0158	0.0054	Psychiatry	2017	binary	both	2,424	7,113	9537	28439101	0.1197	0.053	1.0165	1.0127	0.9939	0.0059	0	0
PTSD03	PTSD	THIN01	Constitutional thinness	0.2166	0.2441	0.89	0.38	0.54348	not	0.9958	0.007	-0.0017	0.004
SCHI02	Schizophrenia (PGC1)	ANOR06	Anorexia nervosa	0.2467	0.0285	8.66	4.61e-18	9.67386e-17	significant	1.0243	0.01	0.0435	0.0078	Psychiatry	2014	binary	both	33,640	43,456	77096	25056061	0.4554	0.0162	1.5622	1.7409	1.0486	0.0103	0.0656	0.0139
SCHI02	Schizophrenia (PGC1)	THIN01	Constitutional thinness	-0.0154	0.0578	-0.27	0.79	0.8299	not	0.9958	0.0069	-0.0016	0.0052

### Sheet: S6 PGS results
Supplementary Table S6. Polygenic scores associated with constitutional thinness in adolescence and young adulthood in Avon Longitudinal Study of Parents and Children (ALSPAC). Polygenic scores were calculated using PRSice v2. The optimal p values threshold to generate the polygenic score was obtained by calculating polygenic scores across multiple thresholds and permuting case-control status at …
Prevalence = prevalence of the phenotype in the ALSPAC sample, Threshold = best fitting p value threshold at which the polygenic score was calculated, Num_SNP = number of SNPs included in the PGS model, Null.R2 = variance explained by the covariates and adjusted for ascertainment, PRS.R2 = variance explained by the PRS adjusted for ascertainment, PRS.R2.adjusted = variance explained by the PRS ad…
Prevalence	discovery_code	Discovery_Code_Description	Category	Threshold	Num_SNP	Null.R2	PRS.R2	PRS.R2.adj	Full.R2	Coefficient	Standard.Error	Standardized_beta	Standardized_beta_lower_95CI	Standardized_beta_higher_95CI	OR	OR_lower_95CI	OR_higher_95CI	z.value	P	Empirical.P	FDR.Q.value
0.0234574	ADHD05	ADHD	Psychiatry	0.0555501	15822	0.0107014	0.0048014	0.00661935	0.0173208	-1791.5	649.506	-0.198164	-0.338976	-0.0573518	0.820236	0.7125	0.944262	-2.76	0.006	0.0750925	0.11
0.0234574	ALCD03	Alcohol dependence	Psychiatry	0.00560005	2338	0.0107014	0.00438422	0.00604409	0.0167455	12.2616	4.64342	0.188862	0.0486829	0.329042	1.20787	1.04989	1.38964	2.64	0.008	0.127187	0.17
0.0234574	ANOR02	Anorexia nervosa (PGC2)	Psychiatry	0.00040005	422	0.0107014	0.00281772	0.00388422	0.0145856	-138.228	65.7661	-0.152461	-0.294632	-0.0102893	0.858593	0.744805	0.989763	-2.1	0.04	0.30427	0.37
0.0234574	ANXI03	Lifetime probable anxiety diagnosis	Psychiatry	0.0260001	10964	0.0107014	0.00120097	0.00165541	0.0123568	-726.331	525.773	-0.099109	-0.239722	0.0415037	0.905644	0.786847	1.04238	-1.38	0.17	0.830817	0.83
0.0234574	AUTI07	Autism spectrum disorder	Psychiatry	0.00025005	202	0.0107014	0.00405707	0.00559299	0.0162944	124.208	48.8311	0.186583	0.0428127	0.330353	1.20512	1.04374	1.39146	2.54	0.01	0.141986	0.18
0.0234574	BIPO02	Bipolar disorder	Psychiatry	0.3907	108116	0.0107014	0.00254725	0.00351134	0.0142127	4449.09	2208.74	0.144176	0.00388967	0.284461	1.15509	1.0039	1.32905	2.01	0.04	0.368363	0.40
0.0234574	BODY02	Extreme BMI	Body composition	0.33	25635	0.0107014	0.0197534	0.0272522	0.0379536	-3328.94	598.262	-0.408854	-0.552867	-0.264841	0.664411	0.575298	0.767328	-5.56	2.63e-08	9.999e-05	2.40e-04
0.0234574	BODY04	BMI	Body composition	0.3145	32210	0.0107014	0.039592	0.0546741	0.0653755	-34423.5	4364.16	-0.565453	-0.705957	-0.424948	0.568103	0.493636	0.653804	-7.89	3.08e-15	9.999e-05	2.40e-04
0.0234574	BODY04F	BMI female	Body composition	0.08445	9847	0.0107014	0.0237699	0.0327997	0.0435012	-9650.99	1583.77	-0.44463	-0.58764	-0.30162	0.641061	0.555637	0.739619	-6.09	1.10e-09	9.999e-05	2.40e-04
0.0234574	BODY04M	BMI male	Body composition	1	78574	0.0107014	0.0231254	0.0319095	0.0426109	-44667.1	7364.22	-0.430921	-0.570168	-0.291675	0.64991	0.565431	0.747012	-6.07	1.32e-09	9.999e-05	2.40e-04
0.0234574	BORD01	Borderline Personality disorder	Psychiatry	0.00080005	306	0.0107014	0.00884699	0.0121991	0.0229005	-53.2226	14.1976	-0.267753	-0.407744	-0.127762	0.765097	0.665149	0.880063	-3.75	1.78e-04	0.00519948	0.01
0.0234574	DEPR05	Major depressive disorder (PGC2 29 studies preliminary)	Psychiatry	0.00065005	326	0.0107014	0.00581447	0.00801638	0.0187178	185.523	61.045	0.215344	0.0764662	0.354223	1.24029	1.07947	1.42507	3.04	0.002	0.0453955	0.07
0.0234574	HIPC01	Hip circumference	Body composition	0.0950001	11563	0.0107014	0.0175885	0.024263	0.0349644	-9496.39	1799.63	-0.377006	-0.517036	-0.236976	0.685912	0.596285	0.78901	-5.28	1.31e-07	9.999e-05	2.40e-04
0.0234574	MENA03F	Age at menarche	Growth & Puberty	0.00335005	5225	0.0107014	0.0204848	0.0282623	0.0389637	8827.93	1557.21	0.413476	0.270525	0.556426	1.51206	1.31065	1.74443	5.67	1.44e-08	9.999e-05	2.40e-04
0.0234574	OBES01	Obesity class 1	Body composition	0.0210001	2817	0.0107014	0.0196028	0.0270442	0.0377456	-1465.83	263.564	-0.400692	-0.5419	-0.259484	0.669856	0.581642	0.77145	-5.56	2.67e-08	9.999e-05	2.40e-04
0.0234574	OBES02	Obesity class 2	Body composition	0.18	18955	0.0107014	0.0196255	0.0270755	0.0377769	-3340.98	600.055	-0.400941	-0.54208	-0.259802	0.669689	0.581538	0.771204	-5.57	2.58e-08	9.999e-05	2.40e-04
0.0234574	OBES03	Obesity class 3	Body composition	0.16	16629	0.0107014	0.00662898	0.00913971	0.0198411	-986.039	304.858	-0.233096	-0.374346	-0.0918467	0.792077	0.687739	0.912245	-3.23	0.001	0.0260974	0.04
0.0234574	OBES07	Childhood obesity	Body composition	0.4068	98717	0.0107014	0.0194939	0.0268939	0.0375953	-9025.46	1629.75	-0.398002	-0.538861	-0.257143	0.671661	0.583412	0.773257	-5.54	3.06e-08	9.999e-05	2.40e-04
0.0234574	OCDI01	Obsessive compulsive disorder	Psychiatry	0.1033	31747	0.0107014	0.00536301	0.0073938	0.0180952	1192.77	409.103	0.209669	0.068721	0.350618	1.23327	1.07114	1.41994	2.92	0.004	0.0679932	0.10
0.0234574	OVER01	Overweight	Body composition	0.0530001	6359	0.0107014	0.0250888	0.0346219	0.0453233	-3900.89	618.562	-0.453911	-0.594982	-0.31284	0.635139	0.551572	0.731367	-6.31	2.86e-10	9.999e-05	2.40e-04
0.0234574	PTSD03	PTSD European	Psychiatry	0.00095005	408	0.0107014	0.00740002	0.0102032	0.0209046	94.6109	27.4638	0.240262	0.103567	0.376958	1.27158	1.10912	1.45784	3.44	5.71e-04	0.0136986	0.03
0.0234574	SCHI02	Schizophrenia (PGC1)	Psychiatry	0.0517501	25415	0.0107014	0.00220069	0.00303356	0.013735	1691.02	903.89	0.137083	-0.00653183	0.280697	1.14692	0.993489	1.32405	1.87	0.06	0.366063	0.40
0.0234574	THIN01	Persistent thinness	Body composition	0.00635005	2434	0.0107014	0.00257515	0.0035498	0.0142512	149.052	73.6877	0.145274	0.00450943	0.286038	1.15636	1.00452	1.33114	2.02	0.04	0.463054	0.48
0.0234574	WAIS01	Waist circumference	Body composition	0.0570001	7261	0.0107014	0.016255	0.022422	0.0331234	-7014.53	1383.36	-0.361809	-0.501659	-0.221958	0.696416	0.605525	0.800949	-5.07	3.96e-07	0.00019998	4.36e-04
